# Clinical interpretation of *KCNH2* variants using a robust PS3/BS3 functional patch clamp assay

**DOI:** 10.1101/2023.10.08.23296707

**Authors:** Kate L. Thomson, Connie Jiang, Ebony Richardson, Dominik S. Westphal, Tobias Burkard, Cordula M. Wolf, Matteo Vatta, Steven M. Harrison, Jodie Ingles, Connie R. Bezzina, Brett M. Kroncke, Jamie I. Vandenberg, Chai-Ann Ng

## Abstract

Long QT syndrome (LQTS), caused by the dysfunction of cardiac ion channels, increases the risk of sudden death in otherwise healthy young people. For many variants in LQTS genes there is insufficient evidence to make a definitive genetic diagnosis. We have established a robust functional patch clamp assay to facilitate classification of missense variants in *KCNH2*, one of the key LQTS genes. A curated set of 30 benign and 30 pathogenic missense variants were used to establish the range of normal and abnormal function. The extent to which variants reduced protein function was quantified using Z-scores; the number of standard deviations from the mean of the normalised current density of the set of benign variant controls. A Z-score of –2 defined the threshold for abnormal loss-of-function, which corresponds to 55% wild-type function. More extreme Z-scores were observed for variants with a greater loss-of-function effect. We propose that the Z-score for each variant can be used to inform the application and weighting of abnormal and normal functional evidence criteria (PS3 and BS3) within the American College of Medical Genetics and Genomics (ACMG) variant classification framework. The validity of this approach was demonstrated using a series of 18 *KCNH2* missense variants detected in a childhood onset LQTS cohort, where the level of function assessed using our assay correlated to the Schwartz score (a scoring system used to quantify the probability of a clinical diagnosis of LQTS^1^) and the length of the QTc interval.
