## supplemental tables for "Clinical interpretation of *KCNH2* variants using a robust PS3/BS3 functional patch clamp assay"

### Sheet: Table S1_Variant_Controls
Benign / likely benign controls
Gene Symbol	RefSeg Transcript ID	Ensembl Transcript ID	Genomic Reference	Chr	GRCh38 Change	Coding DNA Change	Protein Change		ClinVar ID and Classification	Invitae	Ambry Genetics	gnomAD V2.1.1 AF (Exomes)	PopMax FAF V2 (exomes/genomes)	PopMax gnomAD V2	gnomAD v3.12 AF (Genomes)	PopMax FAF V3	PopMax gnomAD V3	gnomAD homozygotes	REVEL (source gnomAD v3.1.2)	Splice AI (source gnomAD v3.2.1)	Hot spot PM1	ACMG criteria applied	Classification
KCNH2	NM_000238.4	ENST00000262186.10	NC_000007.14	7	g.150974740T>C	c.278A>G	p.Lys93Arg	Jiang et al 2022	413325 Likely Benign(4)	Likely Benign	Likely Benign	0.000171231	0.0009962	South Asian	2.63e-05	0.0002834	South Asian	0	0.441	0.00 (no_consequence)	PM1	BA1; PM1	Benign
KCNH2	NM_000238.4	ENST00000262186.10	NC_000007.14	7	g.150959689C>G	c.355G>C	p.Asp119His	This study	405352 VUS(3)	VUS	VUS	3.58e-05	0.0002441	African/African American	0.000138	0.0003386	African/African American	0	0.562	0.04 (acceptor_gain)	PM1	BA1; PM1	Benign
KCNH2	NM_000238.4	ENST00000262186.10	NC_000007.14	7	g.150959622G>A	c.422C>T	p.Pro141Leu	This study	67504 Likely Benign(7); VUS(5)	Likely Benign	Likely Benign	0.0003144	0.001669	Latino/Admixed American	7.89e-05	0.0001287	Latino/Admixed American	0	0.608	0.00 (no_consequence)	Not applied	BS1	Likely Benign
KCNH2	NM_000238.4	ENST00000262186.10	NC_000007.14	7	g.150959613T>A	c.431A>T	p.Asp144Val	This study	526910 Likely Benign(1); VUS(2)	VUS	VUS	3.185e-05	0.0002441	African/African American	0.0001052	0.0002042	African/African American	0	0.464	0.00 (no_consequence)	Not applied	BS1	Likely Benign
KCNH2	NM_000238.4	ENST00000262186.10	NC_000007.14	7	g.150959602G>A	c.442C>T	p.Arg148Trp	Jiang et al 2022	67505 Benign(5); Likely benign(7); Uncertain significance(4)	Likely Benign	Benign	0.001223	0.001185	South Asian	0.0006441	0.0004307	European (non-Finnish)	3(v2.1.1)	0.744	0.00 (no_consequence)	Not applied	BA1;PP3	Likely Benign
KCNH2	NM_000238.4	ENST00000262186.10	NC_000007.14	7	g.150958433C>T	c.542G>A	p.Arg181Gln	Jiang et al 2022	67510 Benign(2); Likely Benign(1)	Benign	Benign	0.0001988	0.006552	African/African American	0.002856	0.009205	African/African American	1(v3.12)	0.331	0.00 (no_consequence)	Not applied	BA1;BP4	Benign
KCNH2	NM_000238.4	ENST00000262186.10	NC_000007.14	7	g.150958407C>T	c.568G>A	p.Ala190Thr	Jiang et al 2022	67512 Benign(1); Likely benign(2); Uncertain significance(2)	VUS	Likely Benign	0.000144	0.0003224	Latino/Admixed American	0.0007163	0.002138	African/African American	0	0.415	0.00 (no_consequence)	Not applied	BA1	Benign
KCNH2	NM_000238.4	ENST00000262186.10	NC_000007.14	7	g.150958278C>A	c.697G>T	p.Ala233Ser	Jiang et al 2022	527096 Benign(1); Likely Benign(2)	Likely Benign	Benign	0.000227894	0.0007125	South Asian	5.926e-05	0.0008227	South Asian	0	0.32	0.08 (donor_gain)	Not applied	BA1; BP4	Benign
KCNH2	NM_000238.4	ENST00000262186.10	NC_000007.14	7	g.150958268C>A	c.707G>T	p.Gly236Val	This study	67518 VUS(3)	VUS	N/A	0.0001297	0.0001584	African/African American	0.0002174	0.000542	African/African American	0	0.438	0.00 (no_consequence)	Not applied	BA1	Benign
KCNH2	NM_000238.4	ENST00000262186.10	NC_000007.14	7	g.150957437G>A	c.982C>T	p.Arg328Cys	Jiang et al 2022	67552 Benign(1); Likely benign(5); Uncertain significance(2)	Benign	Likely Benign	0.0005701	0.0002278	European (non-Finnish)	0.0006108	0.0007076	Latino/Admixed American	0	0.77	0.00 (no_consequence)	Not applied	BA1;PP3	Likely Benign
KCNH2	NM_000238.4	ENST00000262186.10	NC_000007.14	7	g.150957380G>A	c.1039C>T	p.Pro347Ser	Jiang et al 2022	67163 Benign(3); Likely benign(8); Uncertain significance(5)	Benign	Likely Benign	0.001059	0.001977	South Asian	0.000637	0.0009705	South Asian	0	0.545	0.01 (acceptor_gain)	Not applied	BA1	Benign
KCNH2	NM_000238.4	ENST00000262186.10	NC_000007.14	7	g.150952640C>A	c.1342G>T	p.Ala448Ser	This study	448973 Likely benign(3); Uncertain significance(1)	Likely Benign	N/A	0.0001353	0.0007888	South Asian	2.629e-05	0.0002831	South Asian	0	0.436	0.01 (acceptor_gain)	PM1	BA1;PM1	Likely Benign
KCNH2	NM_000238.4	ENST00000262186.10	NC_000007.14	7	g.150952511C>T	c.1471G>A	p.Val491Ile	This study	200344 Likely benign(6)	Likely Benign	Likely Benign	0.0001153	0.0006757	East Asian	3.942e-05	6.832e-05	East Asian	1(v3.12)	0.412	0.01 (donor_gain)	PM1	BS1;PM1	Likely Benign
KCNH2	NM_000238.4	ENST00000262186.10	NC_000007.14	7	g.150950195G>A	c.2371C>T	p.Arg791Trp	This study	67391 Likely benign(4); VUS(4); Pathogenic(1); Likely pathogenic(1)	Likely Benign	VUS	7.572e-05	0.0006667	African/African American	0.000242	0.0006443	African/African American	0	0.881	0.04 (donor_gain)	PM1_Supporting	BA1; PP3; PM1_Supporting	Likely Benign
KCNH2	NM_000238.4	ENST00000262186.10	NC_000007.14	7	g.150948519C>T	c.2617G>A	p.Gly873Ser	Jiang et al 2022	67419 Benign(1);Likely Benign(7)	Likely Benign	Likely Benign	0.0001878	0.001384	African/African American	0.000769	0.002142	African/African American	0	0.481	0.04 (acceptor_gain)	Not applied	BA1	Benign
KCNH2	NM_000238.4	ENST00000262186.10	NC_000007.14	7	g.150948483G>A	c.2653C>T	p.Arg885Cys	This study	67422 Likely benign(1); VUS(5)	VUS	Likely Benign	0.0002244	0.0002129	European (non-Finnish)	0.0001056	7.318e-05	South Asian	0	0.786	0.01(donor_loss)	Not applied	BS1;PP3	Likely Benign
KCNH2	NM_000238.4	ENST00000262186.10	NC_000007.14	7	g.150948462G>A	c.2674C>T	p.Arg892Cys	This study	191470 Likely benign(4); VUS(2)	Likely Benign	Likely Benign	0.0004424	0.001945	South Asian	0.000167	0.001991	South Asian	0	0.815	0.00 (no_consequence)	Not applied	BA1;PP3	Likely Benign
KCNH2	NM_000238.4	ENST00000262186.10	NC_000007.14	7	g.150948446T>G	c.2690A>C	p.Lys897Thr	Jiang et al 2022	67427 Benign(17)	Benign	Benign	0.1812	0.2331	European (non-Finnish)	0.2104	0.2797	European (non-Finnish)	2636 (v3.12), 5068(v2.1.1)	0.464	0.00 (no_consequence)	Not applied	BA1	Benign
KCNH2	NM_000238.4	ENST00000262186.10	NC_000007.14	7	g.150947864C>T	c.2707G>A	p.Gly903Arg	This study	67428 Likely benign(1); VUS(7)	VUS	Likely Benign	0.0001425	0.0001821	European (non-Finnish)	0.0002562	0.0001708	European (non-Finnish)	0	0.745	0.00 (no_consequence)	Not applied	BS1; PP3	Likely Benign
KCNH2	NM_000238.4	ENST00000262186.10	NC_000007.14	7	g.150947842G>A	c.2729C>T	p.Pro910Leu	This study	67430 Benign(1); Likey benign(2); VUS(2)	VUS	Benign	0.0001067	0.0005327	African/African American	0.0002038	0.0003789	African/African American	0	0.424	0.06 (acceptor_loss)	Not applied	BA1	Benign
KCNH2	NM_000238.4	ENST00000262186.10	NC_000007.14	7	g.150947833G>A	c.2738C>T	p.Ala913Val	This study	14443 Likely benign(5); VUS(4); Likely pathogenic(1); Pathogenic(2)	Likely Benign	Likely Benign	0.0003999	0.0005623	European (non-Finnish)	0.0005128	0.0004818	European (non-Finnish)	1(v2.1.1)	0.502	0.07 (acceptor_loss)	Not applied	BA1	Benign
KCNH2	NM_000238.4	ENST00000262186.10	NC_000007.14	7	g.150947671G>A	c.2900C>T	p.Pro967Leu	Jiang et al 2022	67451 Benign(1);Likely Benign(3)	Likely Benign	Likely Benign	9.202e-05	0.0005888	African/African American	0.0003746	0.0008757	African/African American	0	0.352	0.01 (acceptor_gain)	Not applied	BA1;BP4	Benign
KCNH2	NM_000238.4	ENST00000262186.10	NC_000007.14	7	g.150947639C>T	c.2932G>A	p.Glu978Lys	Jiang et al 2022	67453 Likely Benign(6)	Likely Benign	Likely Benign	0.000263	0.001166	Latino/Admixed American	5.914e-05	0.0002149	Latino/Admixed American	0	0.516	0.00 (no_consequence)	Not applied	BS1	Likely Benign
KCNH2	NM_000238.4	ENST00000262186.10	NC_000007.14	7	g.150947630T>C	c.2941A>G	p.Ser981Gly	This study	67454 Likely benign(5); VUS(3)	Likely Benign	Likely Benign	0.0002695	0.0007139	South Asian	0.0002366	0.0003541	Latino/Admixed American	0	0.534	0.00 (no_consequence)	Not applied	BA1	Benign
KCNH2	NM_000238.4	ENST00000262186.10	NC_000007.14	7	g.150947623G>A	c.2948C>T	p.Thr983Ile	This study	67455 Likely benign(2); VUS(8); Likely pathogenic(1)	VUS	Likely Benign	0.0001344	0.0001644	European (non-Finnish)	0.0001905	0.0002067	European (non-Finnish)	0	0.738	0.00 (no_consequence)	Not applied	BS1;PP3	Likely Benign
KCNH2	NM_000238.4	ENST00000262186.10	NC_000007.14	7	g.150947373C>T	c.3107G>A	p.Gly1036Asp	This study	67469 VUS(6)	VUS	N/A	6.896e-05	8.463e-05	European (non-Finnish)	0.0001249	0.0001241	European (non-Finnish)	0	0.566	0.06 (acceptor_gain)	Not applied	BS1	Likely Benign
KCNH2	NM_000238.4	ENST00000262186.10	NC_000007.14	7	g.150947368C>T	c.3112G>A	p.Val1038Met	This study	67471 Likely benign(3); VUS(2)	Likely Benign	N/A	0.0001244	0.0007177	East Asian	0.000125	0.000384	East Asian	0	0.548	0.00 (no_consequence)	Not applied	BA1	Benign
KCNH2	NM_000238.4	ENST00000262186.10	NC_000007.14	7	g.150947347G>A	c.3133C>T	p.Leu1045Phe	Jiang et al 2022	67473 Benign(3); Likely Benign(3)	Benign	Benign	0.0009155	0.0008091	European (non-Finnish)	0.000927	0.0001944	European (non-Finnish)	1(v3.12)	0.845	0.01 (acceptor_gain)	Not applied	BS1;PP3	Likely Benign
KCNH2	NM_000238.4	ENST00000262186.10	NC_000007.14	7	g.150947340C>A	c.3140G>T	p.Arg1047Leu	Jiang et al 2022	36429 Benign(10); Likely benign(1); VUS(1)	Benign	Benign	0.01612	0.02173	European (non-Finnish)	0.01829	0.02486	European (non-Finnish)	61(v3.12), 66(v2.1.1)	0.6	0.00 (no_consequence)	Not applied	BA1	Benign
KCNH2	NM_000238.4	ENST00000262186.10	NC_000007.14	7	g.150945409T>A	c.3436A>T	p.Thr1146Ser	This study	359301 Likely benign(5); VUS(2)	Likely Benign	Likely Benign	0.0003474	0.001473	Latino/Admixed American	5.265e-05	0.000215	Latino/Admixed American	1(v2.1.1)	0.515	0.01 (acceptor_gain)	Not applied	BS1	Likely Benign
Pathogenic / likely pathogenic controls
Gene Symbol	Transcript	Ensembl Transcript ID	Genomic Reference	Chr	GRCh38 Change	Coding DNA Change	Protein Change		ClinVar ID and Classification	Invitae	Ambry Genetics	gnomAD V2.1.1 AF (Exomes)	gnomAD v3.12 AF (Genomes)	Estimated minimum proband count (based on data from clinical laboratories and literature)	REVEL (source Varsome)	Hot spot PM1 (approach uses data from Walsh et al PMID:32893267)	ACMG Criteria	Classification
KCNH2	NM_000238.4	ENST00000262186.10	NC_000007.14	7	g.150974846C>T	c.172G>A	p.Glu58Lys	This study	67254 Likely Pathogenic(2)	Likely pathogenic	N/A	absent	absent	8	0.847	N-terminus-cluster [codons 1-130]: PM1_Moderate	PM1_Moderate; PM2_Supporting; PP3_Supporting; PS4_Strong	Likely pathogenic
KCNH2	NM_000238.4	ENST00000262186.10	NC_000007.14	7	g.150952689G>T	c.1293C>A	p.Phe431Leu	This study	67183 Pathogenic(1); Likely pathogenic(1); VUS(1)	VUS	Pathogenic	absent	absent	2	0.927	Transmembrane/Linker/Pore [404-659]: PM1_Moderate	PP1_Strong; PM1_Moderate; PM2_Supporting; PP3_Supporting; PS4_supporting	Likely pathogenic
KCNH2	NM_000238.4	ENST00000262186.10	NC_000007.14	7	g.150951802G>A	c.1591C>T	p.Arg531Trp	This study	67218 Pathogenic(1); Likely pathogenic(3); VUS(1)	Pathogenic	N/A	absent	absent	11	0.949	Transmembrane/Linker/Pore [404-659]: PM1_Moderate	PM1_Moderate; PM2_Supporting; PP3_Supporting; PS4_Strong	Likely pathogenic
KCNH2	NM_000238.4	ENST00000262186.10	NC_000007.14	7	g.150951738A>G	c.1655T>C	p.Leu552Ser	Jiang et al 2022	67225 Pathogenic(6)	Pathogenic	Pathogenic	7.169e-05	5.254e-05	25	0.948	Transmembrane/Linker/Pore [404-659]: PM1_Moderate	PP3_Supporting; PM1_Moderate; PS4_Strong	Likely pathogenic
KCNH2	NM_000238.4	ENST00000262186.10	NC_000007.14	7	g.150951711G>A	c.1682C>T	p.Ala561Val	Jiang et al 2022	14420 Pathogenic(5); Likely Pathogenic(1)	Pathogenic	Pathogenic	absent	absent	34	0.94	Transmembrane/Linker/Pore [404-659]: PM1_Moderate	PM2_Supporting; PP3_Supporting; PM1_Moderate; PS4_Strong; PP1_Strong; PM6_Supporting	Pathogenic
KCNH2	NM_000238.4	ENST00000262186.10	NC_000007.14	7	g.150951712C>T	c.1681G>A	p.Ala561Thr	Jiang et al 2022	67229 Pathogenic(4)	Pathogenic	Pathogenic	absent	absent	22	0.959	Transmembrane/Linker/Pore [404-659]: PM1_Moderate	PM2_Supporting; PP3_Supporting; PM1_Moderate; PS4_Strong; PP1_Strong; PM6_Supporting	Pathogenic
KCNH2	NM_000238.4	ENST00000262186.10	NC_000007.14	7	g.150951708T>C	c.1685A>G	p.His562Arg	This study	67232 Pathogenic(2); Likely pathogenic(1)	Pathogenic	Likely pathogenic	absent	absent	11	0.96	Transmembrane/Linker/Pore [404-659]: PM1_Moderate	PM1_Moderate; PM2_Supporting; PP3_Supporting; PS4_Strong	Likely pathogenic
KCNH2	NM_000238.4	ENST00000262186.10	NC_000007.14	7	g.150951679C>T	c.1714G>A	p.Gly572Ser	This study	67248 Pathogenic(7)	Pathogenic	Pathogenic	absent	6.569e-06	23	0.959	Transmembrane/Linker/Pore [404-659]: PM1_Moderate	PS4_Strong; PM1_Moderate; PM6_Moderate; PP3_Supporting; PM2_supporting	Pathogenic
KCNH2	NM_000238.4	ENST00000262186.10	NC_000007.14	7	g.150951649G>A	c.1744C>T	p.Arg582Cys	This study	14428 Pathogenic (6)	Pathogenic	Pathogenic	absent	absent	20	0.791	Transmembrane/Linker/Pore [404-659]: PM1_Moderate	PS4_Strong; PM1_Moderate; PM2_Supporting; PP3_Supporting	Likely pathogenic
KCNH2	NM_000238.4	ENST00000262186.10	NC_000007.14	7	g.150951643C>T	c.1750G>A	p.Gly584Ser	Jiang et al 2022	67261 Pathogenic(5); Likely pathogenic(4)	Pathogenic	Likely pathogenic	7.955e-06	absent	31	0.866	Transmembrane/Linker/Pore [404-659]: PM1_Moderate	PP3_Supporting; PM1_Moderate; PS4_Strong; PP1_Strong	Pathogenic
KCNH2	NM_000238.4	ENST00000262186.10	NC_000007.14	7	g.150951592C>T	c.1801G>A	p.Gly601Ser	Jiang et al 2022	67279 Pathogenic(3)	Pathogenic	Pathogenic	absent	absent	27	0.631	Transmembrane/Linker/Pore [404-659]: PM1_Moderate	PM2_Supporting; PM1_Moderate; PS4_Strong	Likely pathogenic
KCNH2	NM_000238.4	ENST00000262186.10	NC_000007.14	7	g.150951583C>T	c.1810G>A	p.Gly604Ser	Jiang et al 2022	67281 Pathogenic(5)	Pathogenic	Pathogenic	absent	absent	20	0.958	Transmembrane/Linker/Pore [404-659]: PM1_Moderate	PM2_Supporting; PP3_Supporting; PM1_Moderate; PS4_Strong; PM6_Supporting; PP1_Strong	Pathogenic
KCNH2	NM_000238.4	ENST00000262186.10	NC_000007.14	7	g.150951568C>T	c.1825G>A	p.Asp609Asn	Jiang et al 2022	67286 Pathogenic(2)	Pathogenic	N/A	absent	absent	8	0.8	Transmembrane/Linker/Pore [404-659]: PM1_Moderate	PM2_Supporting; PP3_Supporting; PM1_Moderate; PS4_Strong	Likely pathogenic
KCNH2	NM_000238.4	ENST00000262186.10	NC_000007.14	7	g.150951555G>A	c.1838C>T	p.Thr613Met	Jiang et al 2022	67292 Pathogenic(6); Likely Pathogenic(2)	Pathogenic	Pathogenic	absent	absent	48	0.945	Transmembrane/Linker/Pore [404-659]: PM1_Moderate	PM2_Supporting; PP3_Supporting; PM1_Moderate; PS4_Strong; PM6_Strong; PP1_Supporting	Pathogenic
KCNH2	NM_000238.4	ENST00000262186.10	NC_000007.14	7	g.150951552G>A	c.1841C>T	p.Ala614Val	Jiang et al 2022	29777 Pathogenic(8)	Pathogenic	Pathogenic	absent	absent	33	0.961	Transmembrane/Linker/Pore [404-659]: PM1_Moderate	PM2_Supporting; PP3_Supporting; PM1_Moderate; PS4_Strong; PP1_Strong	Pathogenic
KCNH2	NM_000238.4	ENST00000262186.10	NC_000007.14	7	g.150951546T>C	c.1847A>G	p.Tyr616Cys	Jiang et al 2022	67295 Pathogenic(1); Likely Pathogenic(1)	N/A	N/A	absent	absent	4	0.945	Transmembrane/Linker/Pore [404-659]: PM1_Moderate	PM2_Supporting; PP3_Supporting; PM1_Moderate; PS4_Moderate	Likely pathogenic
KCNH2	NM_000238.4	ENST00000262186.10	NC_000007.14	7	g.150951511C>T	c.1882G>A	p.Gly628Ser	This study	14427 Pathogenic(7); Likely pathogenic(1)	Pathogenic	Pathogenic	absent	absent	17	0.967	Transmembrane/Linker/Pore [404-659]: PM1_Moderate	PS2_Strong; PS4_Strong; PM1_Moderate; PM2_Supporting; PP3_Supporting	Pathogenic
KCNH2	NM_000238.4	ENST00000262186.10	NC_000007.14	7	g.150951507T>C	c.1886A>G	p.Asn629Ser	Jiang et al 2022	67315 Pathogenic(6)	Pathogenic	N/A	absent	absent	13	0.846	Transmembrane/Linker/Pore [404-659]: PM1_Moderate	PM2_Supporting;PP3_Supporting; PM1_Moderate; PS4_Strong; PP1_Moderate	Pathogenic
KCNH2	NM_000238.4	ENST00000262186.10	NC_000007.14	7	g.150951507T>G	c.1886A>C	p.Asn629Thr	Jiang et al 2022	67314 Pathogenic(2)	Pathogenic	N/A	absent	absent	5	0.859	Transmembrane/Linker/Pore [404-659]: PM1_Moderate	PM2_Supporting;PP3_Supporting; PM1_Moderate; PS4_Moderate	Likely pathogenic
KCNH2	NM_000238.4	ENST00000262186.10	NC_000007.14	7	g.150951499G>A	c.1894C>T	p.Pro632Ser	Jiang et al 2022	67321 Pathogenic(2); Likely Pathogenic(1)	N/A	Pathogenic	absent	absent	4	0.948	Transmembrane/Linker/Pore [404-659]: PM1_Moderate	PM2_Supporting;PP3_Supporting; PM1_Moderate; PS4_Moderate	Likely pathogenic
KCNH2	NM_000238.4	ENST00000262186.10	NC_000007.14	7	g.150951495T>C	c.1898A>G	p.Asn633Ser	This study	67323 Pathogenic (4)	Pathogenic	Pathogenic	absent	absent	8	0.843	Transmembrane/Linker/Pore [404-659]: PM1_Moderate	PM1_Moderate; PS4_Strong; PS3_Moderate; PM2_Supporting; PP3_Supporting	Pathogenic
KCNH2	NM_000238.4	ENST00000262186.10	NC_000007.14	7	g.150951471G>A	c.1922C>T	p.Ser641Phe	This study	67337 Pathogenic(1)	Pathogenic	N/A	absent	absent	5	0.945	Transmembrane/Linker/Pore [404-659]: PM1_Moderate	PM1_Moderate; PM2_Supporting; PP3_Supporting; PS4_Moderate	Likely pathogenic
KCNH2	NM_000238.4	ENST00000262186.10	NC_000007.14	7	g.150951097C>T	c.1969G>A	p.Gly657Ser	This study	67348 Pathogenic(1); Likely pathogenic(1)	Pathogenic	N/A	absent	absent	5	0.982	Transmembrane/Linker/Pore [404-659]: PM1_Moderate	PM1_Moderate; PM2_Supporting; PP3_Supporting; PS4_Moderate	Likely pathogenic
KCNH2	NM_000238.4	ENST00000262186.10	NC_000007.14	7	g.150951087G>A	c.1979C>T	p.Ser660Leu	This study	67352 Pathogenic(1); Likely pathogenic(4)	Likely pathogenic	Pathogenic	absent	6.569e-06	17	0.942	C-terminus other [660-741; 843-1159]: PM1_Not applied.	PP1_Strong; PS4_Strong; PP3_Supporting; PM6_Supporting; PM2_Supporting	Pathogenic
KCNH2	NM_000238.4	ENST00000262186.10	NC_000007.14	7	g.150950312G>A	c.2254C>T	p.Arg752Trp	This study	67379 Pathogenic(7); Likely pathogenic(1)	Pathogenic	Pathogenic	absent	6.571e-06	19	0.923	C-terminus-cNBD [codons 742-842]: PM1_Supporting	PP1_Strong; PS4_Strong; PM1_Supporting; PP3_Supporting; PM2_Supporting	Pathogenic
KCNH2	NM_000238.4	ENST00000262186.10	NC_000007.14	7	g.150950246C>A	c.2320G>T	p.Asp774Tyr	Jiang et al 2022	67385 Pathogenic(2); Likely Pathogenic(1)	Pathogenic	N/A	absent	absent	11	0.99	C-terminus-cNBD [codons 742-842]: PM1_Supporting	PM2_Supporting;PP3_Supporting; PM1_Supporting; PS4_Strong; PP1_Strong	Pathogenic
KCNH2	NM_000238.4	ENST00000262186.10	NC_000007.14	7	g.150948995G>A	c.2453C>T	p.Ser818Leu	Jiang et al 2022	14432 Pathogenic(4); Likely Pathogenic(1)	Pathogenic	Pathogenic	3.977e-06	absent	19	0.97	C-terminus-cNBD [codons 742-842]: PM1_Supporting	PM2_Supporting;PP3_Supporting; PM1_Supporting; PS4_Strong; PS2_Moderate; PP1_Supporting.	Pathogenic
KCNH2	NM_000238.4	ENST00000262186.10	NC_000007.14	7	g.150948984C>T	c.2464G>A	p.Val822Met	Jiang et al 2022	14424 Pathogenic(4)	Pathogenic	Pathogenic	absent	absent	11	0.915	C-terminus-cNBD [codons 742-842]: PM1_Supporting	PM2_Supporting;PP3_Supporting; PM1_Supporting; PS4_Strong; PP1_Strong	Pathogenic
KCNH2	NM_000238.4	ENST00000262186.10	NC_000007.14	7	g.150948981G>A	c.2467C>T	p.Arg823Trp	This study	67402 Pathogenic(3); Likely pathogenic(2)	Pathogenic	Likely pathogenic	3.977e-06	6.587e-06	15	0.934	C-terminus-cNBD [codons 742-842]: PM1_Supporting	PS4_Strong; PM1_Supporting; PM2_Supporting; PP3_Supporting	Likely pathogenic
KCNH2	NM_000238.4	ENST00000262186.10	NC_000007.14	7	g.150948939C>T	c.2509G>A	p.Asp837Asn	Jiang et al 2022	67405 Pathogenic(1); Likely Pathogenic(1)	Pathogenic	N/A	absent	absent	9	0.886	C-terminus-cNBD [codons 742-842]: PM1_Supporting	PM2_Supporting; PM1_Supporting; PP3_Supporting; PS4_Strong	Likely pathogenic

### Sheet: Table S2_reclassification
Variant reclassification
Gene Symbol	Transcript	Ensembl Transcript ID	Genomic Reference	Chr	GRCh38 Change	Coding DNA Change	Protein Change	gnomAD V2.1.1 AF (Exomes)	PopMax FAF V2	PopMax gnomAD V2	gnomAD v3.12 AF (Genomes)	PopMax FAF V3	PopMax gnomAD V3	gnomAD homozygotes	REVEL (source Varsome)	Splice AI (source Broad Institute SpliceAI lookup)	Hot spot PM1	Previous ACMG criteria (Westphal et al. 2020)	Previous Classification (Westphal et al 2020)	ClinVar classification	ACMG/AMP criteria (This study)	Final Classification (This study)
KCNH2	NM_000238.4	ENST00000262186.10	NC_000007.14	7	g.150974926A>T	c.92T>A	p.Ile31Asn	absent	-	-	absent	-	-	-	0.932	0.00 (no_consequence)	N-terminus-cluster [codons 1-130]: PM1_Moderate	PM2, PM5, PP2, PP3, PP5	Likely Pathogenic	520423 Likely Pathogenic(1)	PM2_Supporting; PP3_Supporting; PM1_Moderate; PS3_Strong	Likely Pathogenic
KCNH2	NM_000238.4	ENST00000262186.10	NC_000007.14	7	g.150958449G>A	c.526C>T	p.Arg176Trp	0.000324	0.0004289	European (non-Finnish)	0.000349	0.000482	European (non-Finnish)	0	0.718	0.00 (no_consequence)		PS3, PS4, PP2, PP3, PP5, BS1, BS3, BP6	VUS	67509 Risk factor(1)​; VUS(7); Likely benign(4)	PP3_Supporting; BS1_Strong; PS3_Supporting	VUS
KCNH2	NM_000238.4	ENST00000262186.10	NC_000007.14	7	g.150958200C>T	c.775G>A	p.Asp259Asn	2.804e-05	0	-	6.586e-06	0	-	0	0.489	0.00 (no_consequence)		PM2, PP2, PP5	VUS	67527 VUS(2)	PM2_Supporting; BS3_Supporting	VUS
KCNH2	NM_000238.4	ENST00000262186.10	NC_000007.14	7	g.150957418G>A	c.1001C>T	p.Pro334Leu	absent	-		absent	-	-	-	0.82	0.00 (no_consequence)		PS4, PM2, PM5, PP2, PP5	Pathogenic	67161 Pathogenic(1); VUS(1)	PS4_Supporting; PM2_Supporting; PP3_Supporting; PS3_Strong	Likely Pathogenic
KCNH2	NM_000238.4	ENST00000262186.10	NC_000007.14	7	g.150952804G>A	c.1178C>T	p.Pro393Leu	1.19E-05	1.897e-05	East Asian	absent	-	-	0	0.821	0.00 (no_consequence)		PM2, PP2, PP3, PP5	VUS	933401 VUS(2)	PM2_Supporting; PP3_Supporting; BS3_Moderate	VUS
KCNH2	NM_000238.4	ENST00000262186.10	NC_000007.14	7	g.150952757C>A	c.1225G>T	p.Val409Leu	absent	-	-	absent	-	-	-	0.833	0.01 (acceptor_gain)	Transmembrane/Linker/Pore [404-659]: PM1_Moderate	PM2, PP2, PP3	VUS	N/A	PM1_Moderate; PM2_Supporting; PP3_Supporting; BS3_Supporting	VUS
KCNH2	NM_000238.4	ENST00000262186.10	NC_000007.14	7	g.150952481C>T	c.1501 G>A	p.Asp501Asn	absent	-	-	absent	-	-	-	0.915	0.01 (donor_gain)	Transmembrane/Linker/Pore [404-659]: PM1_Moderate	PS3, PS4, PM2, PM5, PP2, PP3, PP5	Pathogenic	67208 Pathogenic(1); Likely Pathogenic(2)	PS4_Strong; PM1_moderate; PM2_Supporting; PP3_Supporting; PS3_Strong	Pathogenic
KCNH2	NM_000238.4	ENST00000262186.10	NC_000007.14	7	g.150951712C>T	c.1681G>A	p.Ala561Thr	absent	-	-	absent			-	0.959	0.01 (acceptor_gain)	Transmembrane/Linker/Pore [404-659]: PM1_Moderate	PS3, PS4, PM1, PM2, PM5, PP2, PP3, PP5	Pathogenic	67229 Pathogenic(4)	PM2_Supporting;PP3_Supporting;PM1_Moderate; PS4_Strong; PP1_Strong; PM6_Supporting; PS3_Strong	Pathogenic
KCNH2	NM_000238.4	ENST00000262186.10	NC_000007.14	7	g.150951711G>A	c.1682C>T	p.Ala561Val	absent	-	-	absent	-	-	-	0.94	0.00 (no_consequence)	Transmembrane/Linker/Pore [404-659]: PM1_Moderate	PS3, PS4, PM1, PM2, PM5, PP1, PP2, PP5	Pathogenic	14420 Pathogenic(5); Likely Pathogenic(1)	PM2_Supporting;PP3_Supporting;PM1_Moderate; PS4_Strong; PP1_Strong; PM6_Supporting; PS3_Strong;	Pathogenic
KCNH2	NM_000238.4	ENST00000262186.10	NC_000007.14	7	g.150951679C>T	c.1714G>A	p.Gly572Ser	absent	-	-	6.569e-06	0	0	0	0.959	0.01 (donor_gain); 0.02 (acceptor_gain)	Transmembrane/Linker/Pore [404-659]: PM1_Moderate	PS3, PS4, PM1, PM2, PM5, PP2, PP3, PP5	Pathogenic	67248 Pathogenic(7)	PS4_Strong; PM1_Moderate; PM6_Moderate; PP3_Supporting; PM2_supporting; PS3_Strong	Pathogenic
KCNH2	NM_000238.4	ENST00000262186.10	NC_000007.14	7	g.150951592C>T	c.1801G>A	p.Gly601Ser	absent	-	-	absent	-	-	-	0.631	0.00 (no_consequence)	Transmembrane/Linker/Pore [404-659]: PM1_Moderate	PS3, PS4, PM1, PM2, PP1, PP2, PP5	Pathogenic	67279 Pathogenic(3)	PM2_Supporting; PM1_Moderate; PS4_Strong; PS3_Strong	Pathogenic
KCNH2	NM_000238.4	ENST00000262186.10	NC_000007.14	7	g.150951562A>G	c.1831T>C	p.Tyr611His	7.955e-06	2.92e-06	European (non-Finnish)	absent	-	-	-	0.946	0.01 (donor_gain); 0.01 (acceptor_gain)	Transmembrane/Linker/Pore [404-659]: PM1_Moderate	PS3, PS4, PM1, PM2, PM5, PP2, PP3, PP5	Pathogenic	29778 Pathogenic(1)	PS4_Supporting; PM1_Moderate; PM2_Supporting; PP3_Supporting; PS3_Strong	Likely Pathogenic
KCNH2	NM_000238.4	ENST00000262186.10	NC_000007.14	7	g.150951547A>T	c.1846T>A	p.Tyr616Asn	absent	-	-	absent	-	-	-	0.944	0.00 (no_consequence)	Transmembrane/Linker/Pore [404-659]: PM1_Moderate	PM1, PM2, PM5, PP2, PP3	Likely Pathogenic	N/A	PM1_Moderate; PM2_Supporting; PP3_Supporting; PS3_Strong	Likely Pathogenic
KCNH2	NM_000238.4	ENST00000262186.10	NC_000007.14	7	g.150951507T>C	c.1886A>G	p.Asn629Ser	absent	-	-	absent	-	-	-	0.846	0.00 (no_consequence)	Transmembrane/Linker/Pore [404-659]: PM1_Moderate	PS3, PS4, PM1, PM2, PM5, PP2, PP3, PP5	Pathogenic	67315 Pathogenic(6)	PM2_Supporting;PP3_Supporting; PM1_Moderate; PS4_Strong; PP1_Moderate; PS3_Supporting	Pathogenic
KCNH2	NM_000238.4	ENST00000262186.10	NC_000007.14	7	g.150951025G>A	c.2041C>T	p.Arg681Trp	3.98e-06	-	-	absent	-	-	0	0.613	0.02 (acceptor_gain)	C-terminus other [660-741; 843-1159]: PM1_Not applied.	PM2, PM5, PP2, PP3	Likely Pathogenic	N/A	PM2_supporting; PP3_Supporting; PS3_Moderate	VUS
KCNH2	NM_000238.4	ENST00000262186.10	NC_000007.14	7	g.150948858A>T	c.2090T>A	p.Leu697His	absent	-	-	absent	-	-	-	0.932	0.00 (no_consequence)	C-terminus other [660-741; 843-1159]: PM1_Not applied.	PM2, PP1, PP2, PP3	VUS	N/A	PM2_Supporting; PP3_Supporting; PP1_Supporting; PS3_Strong	Likely Pathogenic
KCNH2	NM_000238.4	ENST00000262186.10	NC_000007.14	7	g.150948860C>T	c.2588G>A	p.Arg863Gln	absent	-	-	6.57e-06	-	-	0	0.841	0.00 (no_consequence)	C-terminus other [660-741; 843-1159]: PM1_Not applied.	PM2, PP3, PP2, PP5	VUS	1026816 VUS(4)	PS4_Moderate; PM2_Supporting; PP3_Supporting; PS3_Supporting	VUS
KCNH2	NM_000238.4	ENST00000262186.10	NC_000007.14	7	g.150947623G>A	c.2948C>T	p.Thr983Ile	0.0001344	0.0001644	European (non-Finnish)	0.0001905	0.0002067	European (non-Finnish)	0	0.738	0.00 (no_consequence)	C-terminus other [660-741; 843-1159]: PM1_Not applied.	PP2, PP3, PP5, BS1	VUS	67455 Likely benign(2); VUS(8); Likely pathogenic(1)	PP3_Supporting; BS1_Strong; BS3_Moderate	Likely Benign

### Sheet: Table S3_Patch_Clamp_data
	Benign Controls
	Protein Change	Normalised Current	Equivalent Current	Normalised Deactivation (1)	Z-score	Functional data
		(sqrt of mean, 95% CI)	as % of WT	(mean, 95% CI)		Evidence strength
	p.Lys93Arg	0.99 [0.92-1.07]	0.98	0.96 [0.90-1.01]	0.291817	BS3_moderate
	p.Asp119His	0.98 [0.92-1.04]	0.9604	1.02 [0.99-1.05]	0.189441	BS3_moderate
	p.Pro141Leu	1.06 [0.97-1.15]	1.1236	1.01 [0.98-1.05]	0.947576	BS3_moderate
	p.Asp144Val	0.94 [0.9-0.99]	0.8836	1.07 [1.03-1.09]	-0.172102	BS3_moderate
	p.Arg148Trp	0.78 [0.72-0.84]	0.61	1.02 [0.94-1.10]	-1.6607	BS3_supporting
	p.Arg181Gln	0.95 [0.90-1.01]	0.91	1.15 [1.09-1.21]	-0.0586586	BS3_moderate
	p.Ala190Thr	0.92 [0.85-1.00]	0.85	1.03 [0.98-1.07]	-0.336272	BS3_moderate
	p.Ala233Ser	1.05 [0.96-1.14]	1.1	0.86 [0.81-0.91]	0.80923	BS3_moderate
	p.Gly236Val	1.03 [0.94-1.13]	1.0609	1.02 [0.98-1.06]	0.670885	BS3_moderate
	p.Arg328Cys	0.85 [0.81-0.90]	0.73	1.04 [1.00-1.08]	-0.966207	BS3_moderate
	p.Pro347Ser	1.14 [1.05-1.23]	1.29	0.91 [0.86-0.96]	1.6393	BS3_supporting
	p.Ala448Ser	0.77 [0.68-0.86]	0.5929	1.03 [0.98-1.09]	-1.75385	BS3_supporting
	p.Val491Ile	0.91 [0.84-0.97]	0.82	1.05 [1.00-1.10]	-0.481996	BS3_moderate
	p.Arg791Trp	0.88 [0.82-0.93]	0.7744	1.06 [1.01-1.11]	-0.769756	BS3_moderate
	p.Gly873Ser	1.11 [1.05-1.16]	1.23	0.92 [0.87-0.95]	1.36261	BS3_supporting
	p.Arg885Cys	1.07 [1-1.15]	1.1449	1.02 [0.98-1.06]	1.05825	BS3_supporting
	p.Arg892Cys	1.01 [0.93-1.09]	1.0201	1.01 [0.97-1.06]	0.495647	BS3_moderate
	p.Lys897Thr	1.18 [1.09-1.27]	1.39	0.87 [0.82-0.92]	2.04512	BS3_supporting
	p.Gly903Arg	0.83 [0.78-0.87]	0.6889	1.02 [0.97-1.06]	-1.22261	BS3_supporting
	p.Pro910Leu	0.85 [0.8-0.9]	0.7225	1.16 [1.11-1.21]	-1.02431	BS3_supporting
	p.Ala913Val	0.85 [0.8-0.89]	0.7225	1.12 [1.08-1.17]	-1.02154	BS3_supporting
	p.Pro967Leu	1.14 [1.05-1.23]	1.3	1.18 [1.13-1.22]	1.65775	BS3_supporting
	p.Glu978Lys	1.03 [0.97-1.10]	1.07	1.12 [1.07-1.16]	0.670885	BS3_moderate
	p.Ser981Gly	0.93 [0.85-1.02]	0.8649	1.07 [1.03-1.10]	0.164539	BS3_moderate
	p.Thr983Ile	0.93 [0.88-0.98]	0.87	0.91 [0.88-0.95]	-0.25142	BS3_moderate
	p.Gly1036Asp	0.85 [0.79-0.92]	0.73	1.05 [1.00-1.10]	-0.985575	BS3_moderate
	p.Val1038Met	0.85 [0.79-0.9]	0.7225	1.06 [1.01-1.10]	-1.0363	BS3_supporting
	p.Leu1045Phe	0.93 [0.87-0.99]	0.86	1.09 [1.04-1.13]	-0.291079	BS3_moderate
	p.Arg1047Leu	0.98 [0.91-1.04]	0.95	1.11 [1.06-1.17]	0.154394	BS3_moderate
	p.Thr1146Ser	0.95 [0.88-1.01]	0.9025	0.98 [0.93-1.03]	-0.125065	BS3_moderate
	Pathogenic Controls
	Protein Change	Normalised Current	Equivalent Current	Normalised Deactivation (1)	Z-score	Functional data
		(sqrt of mean, 95% CI)	as % of WT	(mean, 95% CI)		Evidence strength
	p.Glu58Lys	0.46 [0.42-0.5]	0.2116	1.20 [1.06-1.33]	-4.55951	PS3
	p.Phe431Leu	0.31 [0.28-0.33]	0.0961	N/A	-6.00568	PS3
	p.Arg531Trp	0.65 [0.59-0.71]	0.4225	0.51 [0.44-0.58]	-2.88091	PS3_supporting
	p.Leu552Ser	0.46 [0.41-0.50]	0.21	0.43 [0.30-0.56]	-4.65081	PS3
	p.Ala561Val	0.17 [0.16-0.18]	0.03	N/A	-7.28492	PS3
	p.Ala561Thr	0.19 [0.18-0.20]	0.04	N/A	-7.07648	PS3
	p.His562Arg	0.32 [0.29-0.35]	0.1024	N/A	-5.90423	PS3
	p.Gly572Ser	0.23 [0.22-0.25]	0.0529	N/A	-6.68911	PS3
	p.Arg582Cys	0.59 [0.54-0.63]	0.3481	1.41 [1.23-1.59]	-3.44997	PS3_moderate
	p.Gly584Ser	0.67 [0.61-0.72]	0.44	1.10 [0.99-1.20]	-2.71213	PS3_supporting
	p.Gly601Ser	0.34 [0.30-0.38]	0.11	N/A	-5.72807	PS3
	p.Gly604Ser	0.15 [0.14-0.17]	0.02	N/A	-7.42142	PS3
	p.Asp609Asn	0.22 [0.20-0.23]	0.05	N/A	-6.83668	PS3
	p.Thr613Met	0.20 [0.18-0.23]	0.04	N/A	-6.96857	PS3
	p.Ala614Val	0.21 [0.19-0.22]	0.04	N/A	-6.95381	PS3
	p.Tyr616Cys	0.17 [0.16-0.18]	0.03	N/A	-7.29322	PS3
	p.Gly628Ser	0.25 [0.2-0.3]	0.0625	N/A	-6.53785	PS3
	p.Asn629Ser	0.69 [0.63-0.75]	0.48	1.10 [1.04-1.15]	-2.46495	PS3_supporting
	p.Asn629Thr	0.17 [0.14-0.19]	0.03	N/A	-7.30705	PS3
	p.Pro632Ser	0.17 [0.15-0.19]	0.03	N/A	-7.29875	PS3
	p.Asn633Ser	0.26 [0.24-0.27]	0.0676	N/A	-6.48712	PS3
	p.Ser641Phe	0.2 [0.18-0.23]	0.04	N/A	-6.97594	PS3
	p.Gly657Ser	0.74 [0.68-0.79]	0.5476	1.91 [1.73-2.10]	-2.05822	PS3_supporting
	p.Ser660Leu	0.52 [0.49-0.56]	0.2704	0.93 [0.81-1.05]	-4.02641	PS3
	p.Arg752Trp	0.37 [0.34-0.4]	0.1369	N/A	-5.41079	PS3
	p.Asp774Tyr	0.42 [0.40-0.45]	0.18	1.00 [0.84-1.16]	-4.96255	PS3
	p.Ser818Leu	0.28 [0.24-0.31]	0.08	N/A	-6.28791	PS3
	p.Val822Met	0.32 [0.29-0.35]	0.1	N/A	-5.90699	PS3
	p.Arg823Trp	0.34 [0.31-0.36]	0.1156	N/A	-5.74743	PS3
	p.Asp837Asn	0.44 [0.40-0.48]	0.2	1.01 [0.91-1.11]	-4.75503	PS3
	Missense KCNH2 variants from Westphal et al. 2020
	Protein Change	Normalised Current	Equivalent Current	Normalised Deactivation (1)	Z-score	Functiona data
		(sqrt of mean, 95% CI)	as % of WT	(mean, 95% CI)		Evidnece strength
	p.Ile31Asn	0.26 [0.24-0.29]	0.07	N/A	-6.4281	PS3
	p.Arg176Trp	0.66 [0.59-0.74]	0.44	0.76 [0.66-0.85]	-2.72412	PS3_supporting
	p.Asp259Asn	1.10 [1.01-1.18]	1.2	0.94 [0.89-1.00]	1.26116	BS3_supporting
	p.Pro334Leu	0.28 [0.26-0.31]	0.08	N/A	-6.2381	PS3
	p.Pro393Leu	0.95 [0.89-1.01]	0.91	0.69 [0.64-0.75]	-0.0605032	BS3_moderate
	p.Val409Leu	0.84 [0.79-0.88]	0.7	0.88 [0.83-0.93]	-1.14329	BS3_supporting
	p.Asp501Asn	0.32 [0.29-0.34]	0.1	N/A	-5.94389	PS3
	p.Ala561Thr	0.17 [0.16-0.18]	0.03	N/A	-7.07648	PS3
	p.Ala561Val	0.19 [0.18-0.20]	0.04	N/A	-7.28492	PS3
	p.Gly572Ser	0.23 [0.22-0.25]	0.0529	N/A	-6.68911	PS3
	p.Gly601Ser	0.34 [0.30-0.38]	0.11	N/A	-5.72807	PS3
	p.Tyr611His	0.28 [0.26-0.30]	0.08	N/A	-6.26761	PS3
	p.Tyr616Asn	0.21 [0.18-0.23]	0.04	N/A	-6.95842	PS3
	p.Asn629Ser	0.69 [0.63-0.75]	0.48	1.10 [1.04-1.15]	-2.46495	PS3_supporting
	p.Arg681Trp	0.61 [0.55-0.68]	0.37	1.25 [1.18-1.33]	-3.20095	PS3_moderate
	p.Leu697His	0.33 [0.31-0.36]	0.11	N/A	-5.76311	PS3
	p.Arg863Gln	0.71 [0.66-0.76]	0.5	0.96 [0.89-1.03]	-2.30539	PS3_supporting
	p.Thr983Ile	0.93 [0.88-0.98]	0.87	0.91 [0.88-0.95]	-0.25142	BS3_moderate
	(1) Deactivation property was measured as decay ratio = [current amplitude at 500ms / peak current amplitude]
	N/A: Gating was not analysed when current density is less than 20% of WT

### Sheet: Table S4_MCPAF
	Prevalence	Maximum allelic contribution	Penetrance	Maximum credible population AF
	1/2,000	0.02	50	1 x 10-5
	1/2,000	0.02	30	1.7 x10-5
	1/2,000	0.02	20	2.5 x10-5
	1/2,000	0.02	10	5 x10-5
	1/2,000	0.02	5	1 x 10-4
	1/2,000	11%*	30	9 x10-5
	Maximum credible population allele frequency.
	Prevalence estimate [PMID: 22895603]. Maximum allelic contribution was based on data from Walsh et al [PMID: 32893267] and Oxford Genetics Laboratories cohort and reflects the maximum proportion of cases that are attributable to a single pathogenic variant.
	For the purposes of this calculation ‘Genetic heterogeneity’ was set to 1, see allele frequency app (link below) for further details. A range of penetrance estimates were considered.
	Maximum credible population AF was calculated using the allele frequency app available at https://www.cardiodb.org/allelefrequencyapp/.
	*This calculation is included for reference (as a benchmark), and uses a maximum allelic contribution of 11%, which reflects the proportion of LQTS cases referred to Oxford Genetics Laboratories that had a pathogenic or likely pathogenic variant in KCNH2, along with a penetrance level considered to be appropriate for a pathogenic variant in the context of dominant LQTS.
